# A Scalable Framework for Benchmarking Embedding Models for Semantic Medical Tasks

**DOI:** 10.1101/2024.08.14.24312010

**Authors:** Shelly Soffer, Benjamin S Glicksberg, Patricia Kovatch, Orly Efros, Robert Freeman, Alexander W Charney, Girish N Nadkarni, Eyal Klang

**Affiliations:** Institute of Hematology, Davidoff Cancer Center, Rabin Medical Center; Petah-Tikva, Israel; Charles Bronfman Institute of Personalized Medicine, Icahn School of Medicine at Mount Sinai, 1 Gustave L. Levy Place; New York, NY 10029, United States; Division of Data Driven and Digital Medicine, Department of Medicine, Icahn School of Medicine at Mount Sinai; New York, NY 10019, United States; Department of Genetics and Genomic Sciences, Icahn School of Medicine at Mount Sinai, New York, NY 10029, United States; School of Medicine, Tel Aviv University; Tel Aviv, Israel; National Hemophilia Center and Thrombosis Institute, Sheba Medical Center; Ramat Gan, Israel

## Abstract

Text embeddings convert textual information into numerical representations, enabling machines to perform semantic tasks like information retrieval. Despite its potential, the application of text embeddings in healthcare is underexplored in part due to a lack of benchmarking studies using biomedical data. This study provides a flexible framework for benchmarking embedding models to identify those most effective for healthcare-related semantic tasks. We selected thirty embedding models from the multilingual text embedding benchmarks (MTEB) Hugging Face resource, of various parameter sizes and architectures. Models were tested with real-world semantic retrieval medical tasks on (1) PubMed abstracts, (2) synthetic Electronic Health Records (EHRs) generated by the Llama-3-70b model, (3) real-world patient data from the Mount Sinai Health System, and the (4) MIMIC IV database. Tasks were split into ‘Short Tasks’, involving brief text pair interactions such as triage notes and chief complaints, and ‘Long Tasks’, which required processing extended documentation such as progress notes and history & physical notes. We assessed models by correlating their performance with data integrity levels, ranging from 0% (fully mismatched pairs) to 100% (perfectly matched pairs), using Spearman correlation. Additionally, we examined correlations between the average Spearman scores across tasks and two MTEB leaderboard benchmarks: the overall recorded average and the average Semantic Textual Similarity (STS) score. We evaluated 30 embedding models across seven clinical tasks (each involving 2,000 text pairs), across five levels of data integrity, totaling 2.1 million comparisons. Some models performed consistently well, while models based on Mistral-7b excelled in long-context tasks. ‘NV-Embed-v1,’ despite being top performer in short tasks, did not perform as well in long tasks. Our average task performance score (ATPS) correlated better with the MTEB STS score (0.73) than with MTEB average score (0.67). The suggested framework is flexible, scalable and resistant to the risk of models’ overfitting on published benchmarks. Adopting this method can improve embedding technologies in healthcare.
