## Supplementary Excel eTable 1 for "A Scalable Framework for Benchmarking Embedding Models for Semantic Medical Tasks"

### Sheet: Sheet1
Model	Discharge Notes to Summaries_cosine_similarity	Discharge Notes to Summaries_euclidean_difference	Discharge Notes to Summaries_dot_product	ED to H&P_cosine_similarity	ED to H&P_euclidean_difference	ED to H&P_dot_product	Triage Notes to Chief Complaints_cosine_similarity	Triage Notes to Chief Complaints_euclidean_difference	Triage Notes to Chief Complaints_dot_product	CXR Findings to Impressions_cosine_similarity	CXR Findings to Impressions_euclidean_difference	CXR Findings to Impressions_dot_product	PubMed Abstracts to Queries Abstracts to Keywords_cosine_similarity	PubMed Abstracts to Queries Abstracts to Keywords_euclidean_difference	PubMed Abstracts to Queries Abstracts to Keywords_dot_product	PubMed Abstracts to Queries_cosine_similarity	PubMed Abstracts to Queries_euclidean_difference	PubMed Abstracts to Queries_dot_product	Synthetic EHR to Search Queries_cosine_similarity	Synthetic EHR to Search Queries_euclidean_difference	Synthetic EHR to Search Queries_dot_product	best_metric
GIST-small-Embedding-v0	0.712706	0.712706	0.712706	0.539964	0.539964	0.539964	0.399382	0.399383	0.399383	0.399968	0.399969	0.399968	0.724116	0.724116	0.724117	0.779778	0.779778	0.779778	0.844131	0.844131	0.844131	dot_product
bge-small-en-v1.5	0.672554	0.672554	0.672554	0.373467	0.373467	0.373467	0.318956	0.318956	0.318956	0.381511	0.381511	0.38151	0.694366	0.694366	0.694366	0.762183	0.762183	0.762183	0.806685	0.806685	0.806685	euclidean_difference
gte-small	0.686081	0.686081	0.686081	0.498885	0.498885	0.498885	0.416348	0.416348	0.416348	0.405333	0.405334	0.405334	0.690788	0.690789	0.690788	0.752052	0.752051	0.752052	0.746823	0.746823	0.746823	euclidean_difference
all-MiniLM-L12-v2	0.619119	0.619119	0.619119	0.256032	0.256032	0.256032	0.379335	0.379335	0.379335	0.322808	0.322808	0.322808	0.577098	0.577098	0.577098	0.655123	0.655123	0.655123	0.55366	0.55366	0.55366	cosine_similarity
all-MiniLM-L6-v2	0.695551	0.695551	0.695551	0.401239	0.401239	0.401239	0.39915	0.39915	0.39915	0.355457	0.355456	0.355457	0.674837	0.674837	0.674837	0.7729	0.7729	0.7729	0.785338	0.785338	0.785339	cosine_similarity
GIST-Embedding-v0	0.722403	0.722403	0.722403	0.521117	0.521117	0.521117	0.447814	0.447815	0.447814	0.39848	0.398479	0.398479	0.713296	0.713296	0.713296	0.766613	0.766613	0.766613	0.851117	0.851117	0.851117	euclidean_difference
all-mpnet-base-v2	0.68124	0.68124	0.68124	0.441463	0.441463	0.441463	0.391608	0.391608	0.391609	0.284313	0.284313	0.284313	0.674227	0.674227	0.674227	0.778861	0.778861	0.778861	0.556879	0.556879	0.556879	cosine_similarity
gte-base	0.670381	0.670381	0.670381	0.514497	0.514496	0.514497	0.435956	0.435955	0.435955	0.410942	0.410942	0.410942	0.686978	0.686978	0.686978	0.73744	0.73744	0.73744	0.773551	0.773551	0.773552	cosine_similarity
e5-base-4k	0.674336	0.634667	0.526148	0.546332	0.547903	0.288095	0.238995	0.260536	0.152353	0.314368	0.304891	0.225228	0.65666	0.638893	0.516087	0.683839	0.677002	0.549803	0.767225	0.743269	0.636729	cosine_similarity
Bio_ClinicalBERT	0.210841	0.209299	0.128273	0.14132	0.14324	0.0698253	0.168166	0.165956	0.138532	0.145465	0.14004	0.168258	0.210297	0.187879	0.22401	0.199657	0.190736	0.207377	0.373733	0.353662	0.287547	cosine_similarity
mxbai-embed-large-v1	0.739719	0.735866	0.682615	0.491367	0.478807	0.453675	0.431379	0.437429	0.396505	0.37593	0.362636	0.355459	0.726637	0.717144	0.70509	0.787329	0.774001	0.757655	0.858142	0.851322	0.825525	cosine_similarity
UAE-Large-V1	0.734222	0.73001	0.684776	0.483437	0.468664	0.452969	0.440722	0.443796	0.408097	0.392367	0.375539	0.377725	0.722257	0.71124	0.708501	0.779342	0.768292	0.751187	0.855176	0.85041	0.822318	cosine_similarity
GIST-large-Embedding-v0	0.750882	0.750882	0.750882	0.569173	0.569173	0.569173	0.477655	0.477655	0.477654	0.396448	0.396448	0.396448	0.740878	0.740878	0.740878	0.796516	0.796516	0.796516	0.860718	0.860719	0.860718	euclidean_difference
bge-large-en-v1.5	0.717345	0.717345	0.717345	0.456228	0.456228	0.456228	0.411368	0.411368	0.411369	0.404502	0.404502	0.404502	0.715279	0.715279	0.715279	0.775631	0.775631	0.775631	0.825602	0.825602	0.825602	cosine_similarity
b1ade-embed	0.750314	0.746543	0.713564	0.532765	0.521919	0.510268	0.471307	0.464835	0.456755	0.415087	0.409393	0.379451	0.732355	0.728847	0.709516	0.799752	0.79773	0.76915	0.85906	0.856123	0.83335	cosine_similarity
multilingual-e5-large-instruct	0.750073	0.750073	0.750073	0.550453	0.550452	0.550452	0.317459	0.317459	0.317459	0.304528	0.304528	0.304528	0.637496	0.637496	0.637496	0.655193	0.655193	0.655193	0.834184	0.834184	0.834184	cosine_similarity
multilingual-e5-large	0.698579	0.698579	0.698579	0.464033	0.464033	0.464033	0.272591	0.272591	0.272591	0.353487	0.353487	0.353487	0.64217	0.642171	0.64217	0.669085	0.669085	0.669085	0.685322	0.685322	0.685322	cosine_similarity
Solon-embeddings-large-0.1	0.733585	0.733585	0.733585	0.53554	0.53554	0.53554	0.392759	0.392759	0.39276	0.351913	0.351913	0.351913	0.684271	0.684271	0.684271	0.730528	0.730528	0.730528	0.819003	0.819003	0.819003	dot_product
bge-m3-custom-fr	0.760542	0.760542	0.760542	0.505691	0.505691	0.505691	0.311262	0.311262	0.311262	0.467035	0.467034	0.467034	0.664171	0.664171	0.664171	0.722552	0.722552	0.722552	0.731578	0.731578	0.731578	cosine_similarity
mmlw-e5-large	0.707541	0.703116	0.542668	0.461475	0.461853	0.247412	0.359385	0.385496	0.200889	0.33832	0.324636	0.239001	0.712571	0.71457	0.586978	0.745388	0.742385	0.622037	0.833506	0.829377	0.596426	cosine_similarity
instructor-xl	0.732957	0.732957	0.732957	0.562936	0.562936	0.562936	0.42387	0.42387	0.42387	0.428222	0.428222	0.428222	0.722513	0.722513	0.722513	0.768503	0.768503	0.768503	0.786646	0.786646	0.786646	dot_product
sentence-t5-xl	0.636364	0.636364	0.636364	0.443196	0.443196	0.443196	0.394379	0.394379	0.394379	0.34863	0.34863	0.34863	0.581524	0.581524	0.581524	0.65242	0.65242	0.65242	0.523009	0.523009	0.523009	cosine_similarity
sentence-t5-xxl	0.698666	0.698666	0.698666	0.45392	0.45392	0.45392	0.380925	0.380925	0.380924	0.301696	0.301696	0.301696	0.571304	0.571304	0.571304	0.636277	0.636277	0.636277	0.534207	0.534207	0.534207	cosine_similarity
gtr-t5-xxl	0.657076	0.657076	0.657076	0.511799	0.511799	0.511799	0.447563	0.447563	0.447563	0.491914	0.491914	0.491914	0.743599	0.743599	0.743599	0.770304	0.770304	0.770304	0.776157	0.776157	0.776157	euclidean_difference
SGPT-2.7B-weightedmean-msmarco-specb-bitfit	0.697958	0.689791	0.67066	0.265881	0.24336	0.262185	0.364295	0.324483	0.354828	0.289492	0.313846	0.260085	0.714389	0.656389	0.713002	0.75683	0.716223	0.736071	0.832492	0.813523	0.798355	cosine_similarity
SFR-Embedding-Mistral	0.858142	0.848727	0.83446	0.797987	0.79813	0.736595	0.403901	0.412194	0.367834	0.417793	0.411652	0.412593	0.68595	0.673898	0.67512	0.710275	0.693461	0.714052	0.785732	0.77793	0.782151	cosine_similarity
e5-mistral-7b-instruct	0.825637	0.825637	0.825637	0.760037	0.760036	0.760036	0.332355	0.332355	0.332355	0.355635	0.355635	0.355635	0.609426	0.609426	0.609426	0.593594	0.593594	0.593594	0.746742	0.746742	0.746742	euclidean_difference
Linq-Embed-Mistral	0.864974	0.83883	0.816026	0.771429	0.767475	0.666449	0.406577	0.371109	0.389244	0.423113	0.434969	0.377025	0.699446	0.622255	0.703181	0.761934	0.714157	0.768547	0.745146	0.719939	0.721808	cosine_similarity
NV-Embed-v1	0.348087	0.348087	0.348087	0.209541	0.209541	0.209541	0.47977	0.47977	0.47977	0.500171	0.500171	0.500171	0.768356	0.768356	0.768356	0.79258	0.79258	0.79258	0.835464	0.835464	0.835464	euclidean_difference
SFR-Embedding-2_R	0.851365	0.843765	0.829654	0.755555	0.755805	0.709123	0.40579	0.448736	0.328948	0.451336	0.44426	0.4433	0.707985	0.696401	0.704839	0.721217	0.710964	0.714255	0.656013	0.632302	0.688668	cosine_similarity
